# Romosozumab Safely Restores Bone Mass in Multiple Myeloma via Osteoblast Reprogramming: A Phase IIa Study

**DOI:** 10.64898/2026.07.02.26357196

**Authors:** Betty Gration, Ryan C. Chai, Shelley G. Young, C. Marcelo Sergio, Elena Skorokhodova, James T. Smith, Ariel Castro-Martinez, Alessandra Bray, Xufeng Lin, Calysta Yan, Joanna Kao, Jacinta Perram, Sam Lai, Louis Lau, Katherine N. Weilbaecher, John Moore, Nicholas Pocock, Christine L. Chaffer, Jackie Center, Tri Giang Phan, Georgia McCaughan, Peter I. Croucher

## Abstract

Multiple myeloma causes devastating osteolytic bone disease. Current antiresorptive therapies slow bone loss but fail to rebuild the skeleton. Consequently, patients continue to fracture and suffer the associated morbidity and mortality. Targeting the Wnt inhibitor sclerostin, with romosozumab, increases bone mass in osteoporosis but has not been leveraged in cancer. We hypothesised that romosozumab would safely restore bone mass in multiple myeloma. In a murine model of myeloma, romosozumab was safe, demonstrating no impact on tumour progression while significantly increasing bone density. We subsequently conducted a Phase IIa proof-of-concept study in 12 multiple myeloma patients refractory to bisphosphonate therapy. Romosozumab was safe, it was well-tolerated and did not promote clinical or clonal myeloma progression. Treatment induced an early, significant rise in serum bone formation markers whilst resorption remained unchanged. This was coupled with significant gains in bone mineral density throughout the skeleton. Additionally, we observed radiological evidence of repair to pre-existing osteolytic lesions and, critically, a reduction in the skeletal morbidity rate from 2.5 to 0.11 events per patient-year. Longitudinal single-cell transcriptomics revealed that romosozumab transiently reprograms the osteoblast lineage to upregulate matrix synthesis and mineralisation programmes. These findings demonstrate that sclerostin inhibition safely rebuilds bone, providing clinical and mechanistic rationale for further randomised studies to restore bone health in myeloma patients.
