## Supplementary Table 1 for "Romosozumab Safely Restores Bone Mass in Multiple Myeloma via Osteoblast Reprogramming: A Phase IIa Study"

### Sheet: Hindlimb DXA
Percentage hindlimb BMD change from baseline
	Day 20
	Mean	SD	p value
Naïve + Control	13.8759	11.1306	0.87
Naïve + Romo	17.8086	11.9466
5TGM1 + Control	8.54714	8.35801	<0.0001
5TGM1 + Romo	26.6477	14.5971

### Sheet: Femur uCT
Percent bone volume
BV/TV (%)
	Mean	SD	p value
Naïve + Control	5.968	1.196	<0.0001
Naïve + Romo	4.213	1.406
5TGM1 + Control	13.95	1.926	<0.0001
5TGM1 + Romo	9.864	3.02
Trabecular thickness
Tb.Th (mm)
	Mean	SD	p value
Naïve + Control	0.03333	0.003957	<0.0001
Naïve + Romo	0.03189	0.003149
5TGM1 + Control	0.05294	0.004669	<0.0001
5TGM1 + Romo	0.05159	0.005628
Trabecular separation
Tb.Sp (mm)
	Mean	SD	p value
Naïve + Control	0.2154	0.009082	0.4
Naïve + Romo	0.2335	0.03435
5TGM1 + Control	0.2014	0.009886	0.7
5TGM1 + Romo	0.2242	0.01514
Trabecular number
Tb.N (1/mm)
	Mean	SD	p value
Naïve + Control	1.784	0.2442	<0.0001
Naïve + Romo	1.298	0.3226
5TGM1 + Control	2.625	0.1607	0.0004
5TGM1 + Romo	1.879	0.3785

### Sheet: L2 uCT
Percent bone volume
BV/TV (%)
	Mean	SD	p value
Naïve + Control	14.7	1.089	<0.0001
Naïve + Romo	29.24	1.246
5TGM1 + Control	12.16	1.441	<0.0001
5TGM1 + Romo	25.18	2.901
Trabecular thickness
Tb.Th (mm)
	Mean	SD	p value
Naïve + Control	0.034	0.001906	<0.0001
Naïve + Romo	0.05681	0.002185
5TGM1 + Control	0.03117	0.001587	<0.0001
5TGM1 + Romo	0.05344	0.003216
Trabecular separation
Tb.Sp (mm)
	Mean	SD	p value
Naïve + Control	0.1817	0.008574	<0.0001
Naïve + Romo	0.1539	0.008029
5TGM1 + Control	0.1818	0.00613	<0.0001
5TGM1 + Romo	0.1601	0.0049
Trabecular number
Tb.N (1/mm)
	Mean	SD	p value
Naïve + Control	4.324	0.1909	<0.0001
Naïve + Romo	5.15	0.2194
5TGM1 + Control	3.892	0.2972	<0.0001
5TGM1 + Romo	4.703	0.3367
